# SARS-CoV-2 variants associated with vaccine breakthrough in the Delaware Valley through summer 2021

**DOI:** 10.1101/2021.10.18.21264623

**Authors:** Andrew D. Marques, Scott Sherrill-Mix, John Everett, Shantan Reddy, Pascha Hokama, Aoife M. Roche, Young Hwang, Abigail Glascock, Samantha A. Whiteside, Jevon Graham-Wooten, Layla A. Khatib, Ayannah S. Fitzgerald, Ahmed M. Moustafa, Colleen Bianco, Swetha Rajagopal, Jenna Helton, Regan Deming, Lidiya Denu, Azad Ahmed, Eimear Kitt, Susan E. Coffin, Claire Newbern, Josh Chang Mell, Paul J. Planet, Nitika Badjatia, Bonnie Richards, Zi-Xuan Wang, Carolyn C. Cannuscio, Katherine M. Strelau, Anne Jaskowiak-Barr, Leigh Cressman, Sean Loughrey, Arupa Ganguly, Michael D. Feldman, Ronald G. Collman, Kyle G. Rodino, Brendan J. Kelly, Frederic D. Bushman

**Affiliations:** Department of Microbiology, Perelman School of Medicine, University of Pennsylvania, Philadelphia, PA; Pulmonary, Allergy and Critical Care Division; Department of Medicine; University of Pennsylvania Perelman School of Medicine; Philadelphia, PA; Division of Infectious Diseases, Children’s Hospital of Philadelphia, Philadelphia, PA; Division of Gastroenterology, Hepatology & Nutrition, Children’s Hospital of Philadelphia, Philadelphia, PA; Division of COVID-19 Containment, Philadelphia Department of Public Health, Philadelphia, PA; Department of Microbiology & Immunology, Center for Genomic Sciences, Drexel University College of Medicine. Philadelphia, PA; Department of Pediatrics, Perelman School of Medicine, University of Pennsylvania, Philadelphia, PA; Sackler Institute for Comparative Genomics, American Museum of Natural History, New York, NY; Molecular & Genomic Pathology Laboratory, Thomas Jefferson University Hospital, Philadelphia, PA; Jefferson Occupational Health Network for Employees and Students (JOHN), Thomas Jefferson University, Philadelphia, PA; Department of Anatomy, Pathology, and Cell Biology, Thomas Jefferson University Hospital, Philadelphia, PA; Leonard Davis Institute of Health Economics, University of Pennsylvania, Philadelphia, PA; Department of Family Medicine and Community Health, University of Pennsylvania, Philadelphia, PA; Division of Infectious Diseases; Department of Medicine & Department of Biostatistics, Epidemiology, and Informatics; Perelman School of Medicine, University of Pennsylvania, Philadelphia, PA; Department of Genetics, Perelman School of Medicine, University of Pennsylvania, Philadelphia, PA; Department of Pathology and Laboratory Medicine, Perelman School of Medicine, University of Pennsylvania, Philadelphia, PA

**Keywords:** SARS-CoV-2, COVID-19, coronavirus, genome sequencing, Philadelphia

## Abstract

The severe acute respiratory coronavirus-2 (SARS-CoV-2) is the cause of the global outbreak of COVID-19. Evidence suggests that the virus is evolving to allow efficient spread through the human population, including vaccinated individuals. Here we report a study of viral variants from surveillance of the Delaware Valley, including the city of Philadelphia, and variants infecting vaccinated subjects. We sequenced and analyzed complete viral genomes from 2621 surveillance samples from March 2020 to September 2021 and compared them to genome sequences from 159 vaccine breakthroughs. In the early spring of 2020, all detected variants were of the B.1 and closely related lineages. A mixture of lineages followed, notably including B.1.243 followed by B.1.1.7 (alpha), with other lineages present at lower levels. Later isolations were dominated by B.1.617.2 (delta) and other delta lineages; delta was the exclusive variant present by the last time sampled. To investigate whether any variants appeared preferentially in vaccine breakthroughs, we devised a model based on Bayesian autoregressive moving average logistic multinomial regression to allow rigorous comparison. This revealed that B.1.617.2 (delta) showed three-fold enrichment in vaccine breakthrough cases (odds ratio of 3; 95% credible interval 0.89-11). Viral point substitutions could also be associated with vaccine breakthroughs, notably the N501Y substitution found in the alpha, beta and gamma variants (odds ratio 2.04; 95% credible interval of 1.25-3.18). This study thus provides a detailed picture of viral evolution in the Delaware Valley and a geographically matched analysis of vaccine breakthroughs; it also introduces a rigorous statistical approach to interrogating enrichment of viral variants.

**Importance:** SARS-CoV-2 vaccination is highly effective at reducing viral infection, hospitalization and death. However, vaccine breakthrough infections have been widely observed, raising the question of whether particular viral variants or viral mutations are associated with breakthrough. Here we report analysis of 2621 surveillance isolates from people diagnosed with COVID-19 in the Delaware Valley in South Eastern Pennsylvania, allowing rigorous comparison to 159 vaccine breakthrough case specimens. Our best estimate is a three-fold enrichment for some lineages of delta among breakthroughs, and enrichment of a notable spike substitution, N501Y. We introduce statistical methods that should be widely useful for evaluating vaccine breakthroughs and other viral phenotypes.
