## Supplemental Table 4 for "SARS-CoV-2 variants associated with vaccine breakthrough in the Delaware Valley through summer 2021"

### Sheet: Sheet 1 - TableS4VaccinBreak 
	Mean	Lower 95% CrI	Upper 95% CrI
Delta	1.6	0.49	7
Gamma	1.6	0.4	8.1
Non-VoI/VoC	0.69	0.22	1.9
B.1.1.7	1.4	0.57	3.9
Other Alpha	0.5	0.025	5.2
Other Beta	0.46	0.023	4
AY.12	1.2	0.17	7.4
AY.14	1.4	0.19	8.9
AY.20	0.63	0.028	5.7
AY.24	2	0.36	12
AY.25	1.1	0.25	4.9
AY.3	2.3	0.57	10
AY.4	2.4	0.43	15
B.1.617.2	3	0.89	11
Other Delta	0.65	0.095	3.5
B.1.525	0.47	0.025	2.8
Other Gamma	0.42	0.02	3.5
P.1	1.5	0.43	5.2
P.1.2	2.8	0.49	15
B.1.526	0.65	0.22	1.8
Other Kappa	4.3	0.23	230
B.1	1.1	0.14	8.8
B.1.1	0.43	0.02	3.8
B.1.1.434	0.48	0.022	4.5
B.1.1.519	0.59	0.09	2.9
B.1.2	0.4	0.078	1.6
B.1.234	0.88	0.12	5.3
B.1.243	0.75	0.15	3.3
B.1.311	0.37	0.018	3
B.1.575	0.22	0.0095	1.6
B.1.596	0.38	0.019	3
B.1.621	1.9	0.44	8.2
B.1.637	0.58	0.12	2.3
R.1	0.74	0.15	3.1
Other	0.96	0.25	3.6
