## Supplemental Table 6 for "SARS-CoV-2 variants associated with vaccine breakthrough in the Delaware Valley through summer 2021"

### Sheet: SDrop-Enrichment
Genomic Position	Gene	Protein	Mutation	Mean	Lower 95% CrI	Upper 95% CrI
820	ORF1ab	Nsp2	silent_820	3.41698	2.22364	4.99958
913	ORF1ab	Nsp2	silent_913	110.133	46.1299	248.982
1059	ORF1ab	Nsp2	T265I	0.0273412	0.00869258	0.0568966
2110	ORF1ab	Nsp2	silent_2110	5.14374	3.62961	7.04559
3037	ORF1ab	Nsp3	silent_3037	0.57863	0.0066219	2.59372
3267	ORF1ab	Nsp3	T1001I	117.004	47.6416	269.581
4181	ORF1ab	Nsp3	A1306S	2.4531	0.0454847	13.4701
5388	ORF1ab	Nsp3	A1708D	81.4322	37.5253	169.174
5986	ORF1ab	Nsp3	silent_5986	92.9335	40.9196	199.498
6402	ORF1ab	Nsp3	P2046L	2.5673	0.0460844	13.5401
6954	ORF1ab	Nsp3	I2230T	81.5124	37.7274	165.967
7042	ORF1ab	Nsp3	M2259I	5.64342	3.61421	8.44529
7124	ORF1ab	Nsp3	P2287S	1.47387	0.0429353	7.10074
8986	ORF1ab	Nsp4	silent_8986	2.5218	0.0475909	12.8378
9053	ORF1ab	Nsp4	V2930L	1.7485	0.0447956	8.55089
9867	ORF1ab	Nsp4	L3201P	0.0160847	0.000395779	0.0607308
9891	ORF1ab	Nsp4	A3209V	0.106118	0.00246738	0.399838
10029	ORF1ab	Nsp4	T3255I	0.0545417	0.00131274	0.20176
10319	ORF1ab	3CL-PRO	L3352F	0.0779661	0.0158039	0.190407
11201	ORF1ab	Nsp6	T3646A	2.14213	0.0491842	11.022
11288	ORF1ab	Nsp6	del_9_11288	60.9904	21.0382	159.025
11332	ORF1ab	Nsp6	silent_11332	2.34605	0.049162	12.3025
14120	ORF1ab	Pol	P218L	5.60047	3.93174	7.74753
14408	ORF1ab	Pol	P314L	1.13481	0.289548	3.36294
14676	ORF1ab	Pol	silent_14676	109.761	45.6352	246.195
15096	ORF1ab	Pol	silent_15096	3.31364	2.21762	4.7399
15279	ORF1ab	Pol	silent_15279	115.957	47.1709	265.84
15451	ORF1ab	Pol	G662S	1.13306	0.0385758	4.6375
15720	ORF1ab	Pol	silent_15720	1.17227	0.63365	1.96173
16176	ORF1ab	Pol	silent_16176	110.773	46.9706	249.262
16466	ORF1ab	Hel	P1000L	1.40916	0.0440264	6.56209
16500	ORF1ab	Hel	Q1011H	0.0422419	0.00496601	0.119555
17615	ORF1ab	Hel	K1383R	2.66818	1.68464	3.98163
18424	ORF1ab	ExoN	N1653D	0.0888054	0.0175025	0.220157
19220	ORF1ab	ExoN	A1918V	2.60018	0.0502429	14.6098
20262	ORF1ab	Nsp15	silent_20262	0.0402714	0.00472918	0.114343
21304	ORF1ab	Nsp16	R2613C	0.0954186	0.0190274	0.236078
21575	S	Spike	L5F	0.261751	0.138096	0.429563
21618	S	Spike	T19R	1.42545	0.0443629	6.71608
21765	S	Spike	del_6_21765	204.941	65.2469	580.775
21846	S	Spike	T95I	0.0427536	0.00518349	0.118482
21991	S	Spike	del_3_21991	96.4793	38.6021	229.934
22029	S	Spike	del_6_22029	1.44001	0.0426706	6.75364
22320	S	Spike	D253G	0.0215734	0.000526542	0.0811171
22917	S	Spike	L452R	0.0934742	0.00243089	0.353395
22995	S	Spike	T478K	0.187514	0.00433208	0.727596
23012	S	Spike	E484K	0.073845	0.0201493	0.161731
23063	S	Spike	N501Y	84.0824	36.8076	181.248
23271	S	Spike	A570D	92.6385	41.183	200.912
23403	S	Spike	D614G	10.2157	0.10569	22.1207
23604	S	Spike	P681H	36.8919	17.3214	76.335
23604	S	Spike	P681R	1.07688	0.034973	4.30078
23664	S	Spike	A701V	0.0538808	0.00656338	0.150665
23709	S	Spike	T716I	68.82	30.5104	146.38
24410	S	Spike	D950N	1.11435	0.031995	4.57842
24506	S	Spike	S982A	94.4398	41.1339	204.962
24914	S	Spike	D1118H	92.838	40.7125	201.283
26528	M	Membrane	silent_26528	2.56972	1.22011	4.65121
26604	M	Membrane	F28L	0.16119	0.00380866	0.614969
26767	M	Membrane	I82T	0.432573	0.0855403	1.04334
28280	N	Nucleocapsid	D3L	110.441	45.5245	248.983
28461	N	Nucleocapsid	D63G	1.4273	0.0440053	6.56097
28472	N	Nucleocapsid	P67S	0.0903802	0.0184056	0.221696
28854	N	Nucleocapsid	S194L	0.0572272	0.00137934	0.216423
28869	N	Nucleocapsid	P199L	0.0489846	0.0132815	0.10899
28881	N	Nucleocapsid	R203K	32.8041	16.5634	62.8077
28881	N	Nucleocapsid	R203M	1.36907	0.0399309	6.38381
28883	N	Nucleocapsid	G204R	32.7432	16.4569	62.3964
28887	N	Nucleocapsid	T205I	0.156119	0.0406214	0.347169
28916	N	Nucleocapsid	G215C	2.52603	0.0471288	13.8608
28975	N	Nucleocapsid	M234I	0.0198062	0.000501329	0.074522
28977	N	Nucleocapsid	S235F	71.9922	34.4115	143.66
29272	N	Nucleocapsid	silent_29272	3.27602	2.14358	4.7771
29402	N	Nucleocapsid	D377Y	0.0554892	0.00147683	0.207724
