## Supplemental Table 7 for "SARS-CoV-2 variants associated with vaccine breakthrough in the Delaware Valley through summer 2021"

### Sheet: Breakthough-Enrichment
Genomic Position	Gene	Protein	Mutation	Mean	Lower 95% CrI	Upper 95% CrI
820	ORF1ab	Nsp2	silent_820	0.810724	0.425988	1.31166
913	ORF1ab	Nsp2	silent_913	1.5855	1.01862	2.39803
1059	ORF1ab	Nsp2	T265I	0.476255	0.265891	0.765807
2110	ORF1ab	Nsp2	silent_2110	1.28109	0.777397	2.00166
3037	ORF1ab	Nsp3	silent_3037	6.1248	0.0900706	20.9168
3267	ORF1ab	Nsp3	T1001I	1.51914	0.987066	2.28
4181	ORF1ab	Nsp3	A1306S	1.04483	0.565389	1.80556
5388	ORF1ab	Nsp3	A1708D	1.45954	0.961071	2.16625
5986	ORF1ab	Nsp3	silent_5986	1.53705	1.0011	2.28342
6402	ORF1ab	Nsp3	P2046L	1.03266	0.550011	1.80497
6954	ORF1ab	Nsp3	I2230T	1.53636	0.995722	2.30607
7042	ORF1ab	Nsp3	M2259I	1.32507	0.690645	2.3088
7124	ORF1ab	Nsp3	P2287S	0.965431	0.517041	1.65277
8986	ORF1ab	Nsp4	silent_8986	1.04068	0.553996	1.81414
9053	ORF1ab	Nsp4	V2930L	1.04815	0.56166	1.83995
9867	ORF1ab	Nsp4	L3201P	0.53557	0.271296	0.89092
9891	ORF1ab	Nsp4	A3209V	1.10913	0.620656	1.81987
10029	ORF1ab	Nsp4	T3255I	0.986886	0.586302	1.54619
10319	ORF1ab	3CL-PRO	L3352F	0.82519	0.300258	1.60286
11201	ORF1ab	Nsp6	T3646A	1.13764	0.612732	2.00685
11288	ORF1ab	Nsp6	del_9_11288	1.04687	0.626455	1.68408
11332	ORF1ab	Nsp6	silent_11332	1.13483	0.606839	2.02234
14120	ORF1ab	Pol	P218L	1.33287	0.796418	2.10301
14408	ORF1ab	Pol	P314L	11.0012	0.484817	45.8824
14676	ORF1ab	Pol	silent_14676	1.56612	1.01022	2.35567
15096	ORF1ab	Pol	silent_15096	0.888622	0.510374	1.36732
15279	ORF1ab	Pol	silent_15279	1.58862	1.02369	2.40132
15451	ORF1ab	Pol	G662S	1.83701	0.72262	4.25249
15720	ORF1ab	Pol	silent_15720	1.55176	0.849932	2.59465
16176	ORF1ab	Pol	silent_16176	1.52794	0.994221	2.28472
16466	ORF1ab	Hel	P1000L	1.9453	0.744275	4.5741
16500	ORF1ab	Hel	Q1011H	0.560337	0.270821	0.963896
17615	ORF1ab	Hel	K1383R	1.44799	0.832989	2.35573
18424	ORF1ab	ExoN	N1653D	0.61791	0.164504	1.31668
19220	ORF1ab	ExoN	A1918V	1.03563	0.548354	1.81962
20262	ORF1ab	Nsp15	silent_20262	0.594282	0.31134	0.979989
21304	ORF1ab	Nsp16	R2613C	0.479472	0.096328	1.12757
21575	S	Spike	L5F	0.663511	0.361682	1.05741
21618	S	Spike	T19R	1.46622	0.49912	3.64165
21765	S	Spike	del_6_21765	1.51757	0.984939	2.27113
21846	S	Spike	T95I	0.836821	0.519596	1.22627
21991	S	Spike	del_3_21991	1.38425	0.911333	2.07532
22029	S	Spike	del_6_22029	1.03794	0.415294	2.22246
22320	S	Spike	D253G	0.502111	0.231594	0.887376
22917	S	Spike	L452R	1.28124	0.664773	2.27
22995	S	Spike	T478K	1.51555	0.666515	3.08462
23012	S	Spike	E484K	0.932909	0.566306	1.39381
23063	S	Spike	N501Y	2.03677	1.25073	3.17685
23271	S	Spike	A570D	1.51622	0.986862	2.26656
23403	S	Spike	D614G	5.63043	0.111328	20.081
23604	S	Spike	P681H	1.51024	0.983346	2.26019
23604	S	Spike	P681R	2.24605	0.734999	5.61145
23664	S	Spike	A701V	0.5915	0.256206	1.0573
23709	S	Spike	T716I	1.43818	0.945564	2.1343
24410	S	Spike	D950N	2.26386	0.936678	4.59321
24506	S	Spike	S982A	1.50993	0.975373	2.27229
24914	S	Spike	D1118H	1.55745	1.01176	2.33
26528	M	Membrane	silent_26528	1.2828	0.523861	2.5781
26604	M	Membrane	F28L	2.27957	0.445634	7.21383
26767	M	Membrane	I82T	1.57118	0.57997	3.63196
28280	N	Nucleocapsid	D3L	1.5842	1.02772	2.36204
28461	N	Nucleocapsid	D63G	2.15351	0.743874	5.40272
28472	N	Nucleocapsid	P67S	0.467879	0.0934154	1.09472
28854	N	Nucleocapsid	S194L	1.82413	0.688698	3.95948
28869	N	Nucleocapsid	P199L	0.501768	0.237227	0.884768
28881	N	Nucleocapsid	R203K	1.60649	1.02353	2.44653
28881	N	Nucleocapsid	R203M	1.88757	0.655435	4.7295
28883	N	Nucleocapsid	G204R	1.60869	1.02479	2.44699
28887	N	Nucleocapsid	T205I	0.662861	0.254953	1.20753
28916	N	Nucleocapsid	G215C	0.991765	0.530104	1.71745
28975	N	Nucleocapsid	M234I	0.680796	0.347738	1.11333
28977	N	Nucleocapsid	S235F	1.49737	0.978075	2.24717
29272	N	Nucleocapsid	silent_29272	0.90524	0.498283	1.42616
29402	N	Nucleocapsid	D377Y	0.947974	0.401136	1.80553
